# After the Infection: A Survey of Pathogens and Non-communicable Human Disease

**DOI:** 10.1101/2023.09.14.23295428

**Authors:** Michael Lape, Daniel Schnell, Sreeja Parameswaran, Kevin Ernst, Shannon O’Connor, Nathan Salomonis, Lisa J. Martin, Brett M. Harnett, Leah C. Kottyan, Matthew T. Weirauch

## Abstract

There are many well-established relationships between pathogens and human disease, but far fewer when focusing on non-communicable diseases (NCDs). We leverage data from The UK Biobank and TriNetX to perform a systematic survey across 20 pathogens and 426 diseases, primarily NCDs. To this end, we assess the association between disease status and infection history proxies. We identify 206 pathogen-disease pairs that replicate in both cohorts. We replicate many established relationships, including *Helicobacter pylori* with several gastroenterological diseases and connections between Epstein-Barr virus with multiple sclerosis and lupus. Overall, our approach identified evidence of association for 15 pathogens and 96 distinct diseases, including a currently controversial link between human cytomegalovirus (CMV) and ulcerative colitis (UC).

We validate this connection through two orthogonal analyses, revealing increased CMV gene expression in UC patients and enrichment for UC genetic risk signal near human genes that have altered expression upon CMV infection. Collectively, these results form a foundation for future investigations into mechanistic roles played by pathogens in NCDs. All results are easily accessible on our website, https://tf.cchmc.org/pathogen-disease.
