## supplemental_dataset_1 for "After the Infection: A Survey of Pathogens and Non-communicable Human Disease"

### Sheet: README
Overview of diseases outside of ICD10 chapter 1 with an infectious component.
All diseases were tested at the 3-character International Classification of Diseases 10th revision (ICD10) code level. This document contains a review of whether those diseases outside of ICD10 chapter 1 (“infectious diseases”) are either infectious at the 3-character level, at a sub-code level, or not infectious at all. For example, J11, “influenza, virus not identified” is infectious at the 3-c…
Legend
SKIA	Single Known Infectious Agent
MSNSIA	Multiple/suspected/non-specific infectious agents
NKIA	No Known infectious agent
Final 3-Char Counts
SKIA	1
MSNSIA	26
NKIA	399

### Sheet: Sheet1
ICD10 Code	Description	Replicated Result	WHO Valid	US Valid	3-char infectious	Sub-code infectious
C18	Malignant neoplasm of colon	FALSE	Y	Y	NKIA	NKIA
C20	Malignant neoplasm of rectum	FALSE	Y	Y	NKIA	NKIA
C34	Malignant neoplasm of bronchus and lung	FALSE	Y	Y	NKIA	NKIA
C43	Malignant melanoma of skin	FALSE	Y	Y	NKIA	NKIA
C44	Other and unspecified malignant neoplasm of skin	FALSE	Y	Y	NKIA	NKIA
C50	Malignant neoplasm of breast	FALSE	Y	Y	NKIA	NKIA
C54	Malignant neoplasm of corpus uteri	FALSE	Y	Y	NKIA	NKIA
C56	Malignant neoplasm of ovary	FALSE	Y	Y	NKIA	NKIA
C61	Malignant neoplasm of prostate	FALSE	Y	Y	NKIA	NKIA
C64	Malignant neoplasm of kidney, except renal pelvis	FALSE	Y	Y	NKIA	NKIA
C67	Malignant neoplasm of bladder	FALSE	Y	Y	NKIA	NKIA
C83	Non-follicular lymphoma	FALSE	Y	Y	NKIA	SKIA
C90	Multiple myeloma and malignant plasma cell neoplasms	TRUE	Y	Y	NKIA	NKIA
C91	Lymphoid leukemia	TRUE	Y	Y	NKIA	SKIA
D03	Melanoma in situ	FALSE	Y	Y	NKIA	NKIA
D04	Carcinoma in situ of skin	FALSE	Y	Y	NKIA	NKIA
D05	Carcinoma in situ of breast	FALSE	Y	Y	NKIA	NKIA
D06	Carcinoma in situ of cervix uteri	FALSE	Y	Y	NKIA	NKIA
D41	Neoplasm of uncertain behavior of urinary organs	FALSE	Y	Y	NKIA	NKIA
D50	iron deficiency anaemia	TRUE	Y	Y	NKIA	NKIA
D51	vitamin b12 deficiency anaemia	FALSE	Y	Y	NKIA	NKIA
D61	other aplastic anaemias	FALSE	Y	Y	NKIA	NKIA
D63	anaemia in chronic diseases classified elsewhere	FALSE	Y	Y	NKIA	NKIA
D64	other anaemias	TRUE	Y	Y	NKIA	NKIA
D68	other coagulation defects	FALSE	Y	Y	NKIA	NKIA
D69	purpura and other haemorrhagic conditions	FALSE	Y	Y	NKIA	NKIA
D70	agranulocytosis	FALSE	Y	Y	NKIA	NKIA
D72	other disorders of white blood cells	FALSE	Y	Y	NKIA	NKIA
D73	diseases of spleen	FALSE	Y	Y	NKIA	MSNSIA
D75	other diseases of blood and blood-forming organs	TRUE	Y	Y	NKIA	NKIA
D86	sarcoidosis	TRUE	Y	Y	NKIA	NKIA
E03	other hypothyroidism	FALSE	Y	Y	NKIA	MSNSIA
E04	other non-toxic goitre	TRUE	Y	Y	NKIA	NKIA
E05	thyrotoxicosis [hyperthyroidism]	FALSE	Y	Y	NKIA	NKIA
E06	thyroiditis	FALSE	Y	Y	NKIA	MSNSIA
E07	other disorders of thyroid	FALSE	Y	Y	NKIA	NKIA
E10	insulin-dependent diabetes mellitus	TRUE	Y	Y	NKIA	NKIA
E11	non-insulin-dependent diabetes mellitus	FALSE	Y	Y	NKIA	NKIA
E14	unspecified diabetes mellitus	FALSE	Y	N	NKIA	NKIA
E16	other disorders of pancreatic internal secretion	FALSE	Y	Y	NKIA	NKIA
E21	hyperparathyroidism and other disorders of parathyroid gland	FALSE	Y	Y	NKIA	NKIA
E23	hypofunction and other disorders of pituitary gland	FALSE	Y	Y	NKIA	NKIA
E27	other disorders of adrenal gland	FALSE	Y	Y	NKIA	NKIA
E28	ovarian dysfunction	FALSE	Y	Y	NKIA	NKIA
E53	deficiency of other b group vitamins	FALSE	Y	Y	NKIA	NKIA
E55	vitamin d deficiency	FALSE	Y	Y	NKIA	NKIA
E66	obesity	FALSE	Y	Y	NKIA	NKIA
E78	disorders of lipoprotein metabolism and other lipidaemias	TRUE	Y	Y	NKIA	NKIA
E80	disorders of porphyrin and bilirubin metabolism	FALSE	Y	Y	NKIA	NKIA
E83	disorders of mineral metabolism	FALSE	Y	Y	NKIA	NKIA
E86	volume depletion	FALSE	Y	Y	NKIA	NKIA
E87	other disorders of fluid, electrolyte and acid-base balance	FALSE	Y	Y	NKIA	NKIA
E89	postprocedural endocrine and metabolic disorders, not elsewhere classified	FALSE	Y	Y	NKIA	NKIA
F03	unspecified dementia	FALSE	Y	Y	NKIA	NKIA
F05	delirium, not induced by alcohol and other psychoactive substances	FALSE	Y	Y	NKIA	NKIA
F10	mental and behavioural disorders due to use of alcohol	FALSE	Y	Y	NKIA	NKIA
F17	mental and behavioural disorders due to use of tobacco	FALSE	Y	Y	NKIA	NKIA
F20	schizophrenia	FALSE	Y	Y	NKIA	NKIA
F31	bipolar affective disorder	FALSE	Y	Y	NKIA	NKIA
F32	depressive episode	FALSE	Y	Y	NKIA	NKIA
F33	recurrent depressive disorder	FALSE	Y	Y	NKIA	NKIA
F34	persistent mood [affective] disorders	FALSE	Y	Y	NKIA	NKIA
F39	unspecified mood [affective] disorder	TRUE	Y	Y	NKIA	NKIA
F40	phobic anxiety disorders	FALSE	Y	Y	NKIA	NKIA
F41	other anxiety disorders	FALSE	Y	Y	NKIA	NKIA
F43	reaction to severe stress, and adjustment disorders	FALSE	Y	Y	NKIA	NKIA
F45	somatoform disorders	FALSE	Y	Y	NKIA	NKIA
F50	eating disorders	FALSE	Y	Y	NKIA	NKIA
F52	sexual dysfunction, not caused by organic disorder or disease	FALSE	Y	Y	NKIA	NKIA
F53	mental and behavioural disorders associated with the puerperium, not elsewhere classified	FALSE	Y	Y	NKIA	NKIA
G03	meningitis due to other and unspecified causes	FALSE	Y	Y	NKIA	NKIA
G04	encephalitis, myelitis and encephalomyelitis	FALSE	Y	Y	NKIA	MSNSIA
G20	parkinson's disease	TRUE	Y	Y	NKIA	NKIA
G24	dystonia	FALSE	Y	Y	NKIA	NKIA
G25	other extrapyramidal and movement disorders	FALSE	Y	Y	NKIA	NKIA
G30	alzheimer's disease	FALSE	Y	Y	NKIA	NKIA
G35	multiple sclerosis	TRUE	Y	Y	NKIA	NKIA
G40	epilepsy	FALSE	Y	Y	NKIA	NKIA
G43	migraine	TRUE	Y	Y	NKIA	NKIA
G44	other headache syndromes	FALSE	Y	Y	NKIA	NKIA
G45	transient cerebral ischaemic attacks and related syndromes	FALSE	Y	Y	NKIA	NKIA
G47	sleep disorders	FALSE	Y	Y	NKIA	NKIA
G50	disorders of trigeminal nerve	TRUE	Y	Y	NKIA	NKIA
G51	facial nerve disorders	FALSE	Y	Y	NKIA	NKIA
G54	nerve root and plexus disorders	FALSE	Y	Y	NKIA	NKIA
G55	nerve root and plexus compressions in diseases classified elsewhere	FALSE	Y	Y	NKIA	NKIA
G56	mononeuropathies of upper limb	FALSE	Y	Y	NKIA	NKIA
G57	mononeuropathies of lower limb	FALSE	Y	Y	NKIA	NKIA
G58	other mononeuropathies	FALSE	Y	Y	NKIA	NKIA
G61	inflammatory polyneuropathy	FALSE	Y	Y	NKIA	MSNSIA
G62	other polyneuropathies	FALSE	Y	Y	NKIA	NKIA
G81	hemiplegia	FALSE	Y	Y	NKIA	NKIA
G91	hydrocephalus	TRUE	Y	Y	NKIA	NKIA
G93	other disorders of brain	FALSE	Y	Y	NKIA	MSNSIA
G95	other diseases of spinal cord	FALSE	Y	Y	NKIA	NKIA
G98	other disorders of nervous system, not elsewhere classified	FALSE	Y	Y	NKIA	NKIA
G99	other disorders of nervous system in diseases classified elsewhere	FALSE	Y	Y	NKIA	NKIA
H00	hordeolum and chalazion	FALSE	Y	Y	NKIA	NKIA
H01	other inflammation of eyelid	FALSE	Y	Y	NKIA	NKIA
H02	other disorders of eyelid	FALSE	Y	Y	NKIA	NKIA
H04	disorders of lachrymal system	FALSE	Y	Y	NKIA	NKIA
H05	disorders of orbit	FALSE	Y	Y	NKIA	NKIA
H10	conjunctivitis	FALSE	Y	Y	NKIA	NKIA
H11	other disorders of conjunctiva	FALSE	Y	N	NKIA	NKIA
H15	disorders of sclera	FALSE	Y	Y	NKIA	NKIA
H16	keratitis	FALSE	Y	Y	NKIA	MSNSIA
H18	other disorders of cornea	FALSE	Y	Y	NKIA	NKIA
H20	iridocyclitis	FALSE	Y	Y	NKIA	MSNSIA
H25	senile cataract	FALSE	Y	Y	NKIA	NKIA
H26	other cataract	FALSE	Y	Y	NKIA	NKIA
H33	retinal detachments and breaks	FALSE	Y	Y	NKIA	NKIA
H34	retinal vascular occlusions	FALSE	Y	Y	NKIA	NKIA
H35	other retinal disorders	FALSE	Y	Y	NKIA	NKIA
H36	retinal disorders in diseases classified elsewhere	FALSE	Y	Y	NKIA	NKIA
H40	glaucoma	FALSE	Y	Y	NKIA	NKIA
H43	disorders of vitreous body	TRUE	Y	Y	NKIA	NKIA
H44	disorders of globe	FALSE	Y	Y	NKIA	NKIA
H47	other disorders of optic [2nd] nerve and visual pathways	TRUE	Y	Y	NKIA	NKIA
H50	other strabismus	FALSE	Y	Y	NKIA	NKIA
H52	disorders of refraction and accommodation	FALSE	Y	Y	NKIA	NKIA
H53	visual disturbances	FALSE	Y	Y	NKIA	NKIA
H54	blindness and low vision	FALSE	Y	Y	NKIA	NKIA
H57	other disorders of eye and adnexa	FALSE	Y	Y	NKIA	NKIA
H60	otitis externa	FALSE	Y	Y	NKIA	MSNSIA
H61	other disorders of external ear	TRUE	Y	Y	NKIA	NKIA
H65	nonsuppurative otitis media	FALSE	Y	Y	MSNSIA	MSNSIA
H66	suppurative and unspecified otitis media	TRUE	Y	Y	MSNSIA	MSNSIA
H68	eustachian salpingitis and obstruction	FALSE	Y	Y	NKIA	NKIA
H69	other disorders of eustachian tube	FALSE	Y	Y	NKIA	NKIA
H72	perforation of tympanic membrane	FALSE	Y	Y	NKIA	NKIA
H74	other disorders of middle ear and mastoid	FALSE	Y	Y	NKIA	NKIA
H80	otosclerosis	FALSE	Y	Y	NKIA	NKIA
H81	disorders of vestibular function	FALSE	Y	Y	NKIA	NKIA
H83	other diseases of inner ear	FALSE	Y	Y	NKIA	NKIA
H90	conductive and sensorineural hearing loss	FALSE	Y	Y	NKIA	NKIA
H91	other hearing loss	FALSE	Y	Y	NKIA	NKIA
H92	otalgia and effusion of ear	FALSE	Y	Y	NKIA	NKIA
H93	other disorders of ear, not elsewhere classified	FALSE	Y	Y	NKIA	NKIA
I00	rheumatic fever without mention of heart involvement	FALSE	Y	Y	NKIA	NKIA
I08	multiple valve diseases	FALSE	Y	Y	NKIA	NKIA
I10	essential primary hypertension	FALSE	Y	Y	NKIA	NKIA
I12	hypertensive renal disease	TRUE	Y	Y	NKIA	NKIA
I20	angina pectoris	FALSE	Y	Y	NKIA	NKIA
I21	acute myocardial infarction	FALSE	Y	Y	NKIA	NKIA
I22	subsequent myocardial infarction	FALSE	Y	Y	NKIA	NKIA
I24	other acute ischaemic heart diseases	FALSE	Y	Y	NKIA	NKIA
I25	chronic ischaemic heart disease	FALSE	Y	Y	NKIA	NKIA
I26	pulmonary embolism	TRUE	Y	Y	NKIA	NKIA
I27	other pulmonary heart diseases	TRUE	Y	Y	NKIA	NKIA
I31	other diseases of pericardium	TRUE	Y	Y	NKIA	NKIA
I34	nonrheumatic mitral valve disorders	FALSE	Y	Y	NKIA	NKIA
I35	nonrheumatic aortic valve disorders	FALSE	Y	Y	NKIA	NKIA
I38	endocarditis, valve unspecified	FALSE	Y	Y	NKIA	NKIA
I42	cardiomyopathy	FALSE	Y	Y	NKIA	NKIA
I44	atrioventricular and left bundle-branch block	FALSE	Y	Y	NKIA	NKIA
I45	other conduction disorders	FALSE	Y	Y	NKIA	NKIA
I46	cardiac arrest	FALSE	Y	Y	NKIA	NKIA
I47	paroxysmal tachycardia	TRUE	Y	Y	NKIA	NKIA
I48	atrial fibrillation and flutter	FALSE	Y	Y	NKIA	NKIA
I49	other cardiac arrhythmias	FALSE	Y	Y	NKIA	NKIA
I50	heart failure	FALSE	Y	Y	NKIA	NKIA
I51	complications and ill-defined descriptions of heart disease	FALSE	Y	Y	NKIA	NKIA
I60	subarachnoid haemorrhage	FALSE	Y	Y	NKIA	NKIA
I61	intracerebral haemorrhage	FALSE	Y	Y	NKIA	NKIA
I63	cerebral infarction	FALSE	Y	Y	NKIA	NKIA
I64	stroke, not specified as haemorrhage or infarction	FALSE	Y	N	NKIA	NKIA
I65	occlusion and stenosis of precerebral arteries, not resulting in cerebral infarction	TRUE	Y	Y	NKIA	NKIA
I67	other cerebrovascular diseases	FALSE	Y	Y	NKIA	NKIA
I69	sequelae of cerebrovascular disease	FALSE	Y	Y	NKIA	NKIA
I70	atherosclerosis	FALSE	Y	Y	NKIA	NKIA
I71	aortic aneurysm and dissection	TRUE	Y	Y	NKIA	NKIA
I72	other aneurysm	TRUE	Y	Y	NKIA	NKIA
I73	other peripheral vascular diseases	FALSE	Y	Y	NKIA	NKIA
I74	arterial embolism and thrombosis	FALSE	Y	Y	NKIA	NKIA
I77	other disorders of arteries and arterioles	FALSE	Y	Y	NKIA	NKIA
I78	diseases of capillaries	TRUE	Y	Y	NKIA	NKIA
I80	phlebitis and thrombophlebitis	FALSE	Y	Y	NKIA	NKIA
I82	other venous embolism and thrombosis	FALSE	Y	Y	NKIA	NKIA
I83	varicose veins of lower extremities	TRUE	Y	Y	NKIA	NKIA
I84	haemorrhoids	FALSE	N	N	NKIA	NKIA
I86	varicose veins of other sites	FALSE	Y	Y	NKIA	NKIA
I87	other disorders of veins	FALSE	Y	Y	NKIA	NKIA
I89	other non-infective disorders of lymphatic vessels and lymph nodes	FALSE	Y	Y	NKIA	NKIA
I95	hypotension	TRUE	Y	Y	NKIA	NKIA
J00	acute nasopharyngitis [common cold]	FALSE	Y	Y	MSNSIA	MSNSIA
J01	acute sinusitis	FALSE	Y	Y	MSNSIA	MSNSIA
J02	acute pharyngitis	FALSE	Y	Y	MSNSIA	MSNSIA
J03	acute tonsillitis	TRUE	Y	Y	MSNSIA	MSNSIA
J04	acute laryngitis and tracheitis	FALSE	Y	Y	MSNSIA	MSNSIA
J06	acute upper respiratory infections of multiple and unspecified sites	TRUE	Y	Y	MSNSIA	MSNSIA
J11	influenza, virus not identified	FALSE	Y	Y	SKIA	SKIA
J18	pneumonia, organism unspecified	FALSE	Y	Y	MSNSIA	MSNSIA
J20	acute bronchitis	TRUE	Y	Y	MSNSIA	MSNSIA
J22	unspecified acute lower respiratory infection	TRUE	Y	Y	MSNSIA	MSNSIA
J30	vasomotor and allergic rhinitis	TRUE	Y	Y	NKIA	NKIA
J31	chronic rhinitis, nasopharyngitis and pharyngitis	FALSE	Y	Y	NKIA	NKIA
J32	chronic sinusitis	FALSE	Y	Y	NKIA	NKIA
J33	nasal polyp	FALSE	Y	Y	NKIA	NKIA
J34	other disorders of nose and nasal sinuses	FALSE	Y	Y	NKIA	NKIA
J35	chronic diseases of tonsils and adenoids	FALSE	Y	Y	NKIA	NKIA
J38	diseases of vocal cords and larynx, not elsewhere classified	FALSE	Y	Y	NKIA	NKIA
J39	other diseases of upper respiratory tract	FALSE	Y	Y	NKIA	NKIA
J40	bronchitis, not specified as acute or chronic	FALSE	Y	Y	NKIA	NKIA
J43	emphysema	FALSE	Y	Y	NKIA	NKIA
J44	other chronic obstructive pulmonary disease	TRUE	Y	Y	NKIA	NKIA
J45	asthma	TRUE	Y	Y	NKIA	NKIA
J47	bronchiectasis	FALSE	Y	Y	NKIA	MSNSIA
J69	pneumonitis due to solids and liquids	FALSE	Y	Y	NKIA	NKIA
J84	other interstitial pulmonary diseases	FALSE	Y	Y	NKIA	NKIA
J90	pleural effusion, not elsewhere classified	FALSE	Y	Y	NKIA	NKIA
J92	pleural plaque	FALSE	Y	Y	NKIA	NKIA
J93	pneumothorax	TRUE	Y	Y	NKIA	NKIA
J94	other pleural conditions	TRUE	Y	Y	NKIA	NKIA
J96	respiratory failure, not elsewhere classified	TRUE	Y	Y	NKIA	NKIA
J98	other respiratory disorders	TRUE	Y	Y	NKIA	NKIA
K01	embedded and impacted teeth	TRUE	Y	Y	NKIA	NKIA
K02	dental caries	FALSE	Y	Y	NKIA	NKIA
K04	diseases of pulp and periapical tissues	FALSE	Y	Y	NKIA	NKIA
K05	gingivitis and periodontal diseases	TRUE	Y	Y	NKIA	NKIA
K07	dentofacial anomalies [including malocclusion]	FALSE	Y	N	NKIA	NKIA
K08	other disorders of teeth and supporting structures	FALSE	Y	Y	NKIA	NKIA
K10	other diseases of jaws	FALSE	Y	N	NKIA	NKIA
K11	diseases of salivary glands	FALSE	Y	Y	NKIA	NKIA
K12	stomatitis and related lesions	FALSE	Y	Y	NKIA	NKIA
K13	other diseases of lip and oral mucosa	FALSE	Y	Y	NKIA	NKIA
K14	diseases of tongue	FALSE	Y	Y	NKIA	NKIA
K20	oesophagitis	FALSE	Y	Y	NKIA	NKIA
K21	gastro-oesophageal reflux disease	TRUE	Y	Y	NKIA	NKIA
K22	other diseases of oesophagus	TRUE	Y	Y	NKIA	NKIA
K25	gastric ulcer	TRUE	Y	Y	NKIA	NKIA
K26	duodenal ulcer	TRUE	Y	Y	NKIA	NKIA
K27	peptic ulcer, site unspecified	TRUE	Y	Y	NKIA	NKIA
K29	gastritis and duodenitis	TRUE	Y	Y	NKIA	NKIA
K30	dyspepsia	FALSE	Y	Y	NKIA	NKIA
K31	other diseases of stomach and duodenum	TRUE	Y	Y	NKIA	NKIA
K35	acute appendicitis	FALSE	Y	Y	MSNSIA	MSNSIA
K37	unspecified appendicitis	FALSE	Y	Y	MSNSIA	MSNSIA
K40	inguinal hernia	FALSE	Y	Y	NKIA	NKIA
K41	femoral hernia	FALSE	Y	Y	NKIA	NKIA
K42	umbilical hernia	FALSE	Y	Y	NKIA	NKIA
K43	ventral hernia	FALSE	Y	Y	NKIA	NKIA
K44	diaphragmatic hernia	TRUE	Y	Y	NKIA	NKIA
K46	unspecified abdominal hernia	FALSE	Y	Y	NKIA	NKIA
K50	crohn's disease [regional enteritis]	FALSE	Y	Y	NKIA	NKIA
K51	ulcerative colitis	TRUE	Y	Y	NKIA	NKIA
K52	other non-infective gastro-enteritis and colitis	TRUE	Y	Y	NKIA	NKIA
K55	vascular disorders of intestine	FALSE	Y	Y	NKIA	NKIA
K56	paralytic ileus and intestinal obstruction without hernia	FALSE	Y	Y	NKIA	NKIA
K57	diverticular disease of intestine	TRUE	Y	Y	NKIA	NKIA
K58	irritable bowel syndrome	TRUE	Y	Y	NKIA	NKIA
K59	other functional intestinal disorders	TRUE	Y	Y	NKIA	NKIA
K60	fissure and fistula of anal and rectal regions	FALSE	Y	Y	NKIA	NKIA
K61	abscess of anal and rectal regions	FALSE	Y	Y	MSNSIA	MSNSIA
K62	other diseases of anus and rectum	FALSE	Y	Y	NKIA	NKIA
K63	other diseases of intestine	FALSE	Y	Y	NKIA	NKIA
K64	haemorrhoids and perianal venous thrombosis	FALSE	Y	Y	NKIA	NKIA
K65	peritonitis	TRUE	Y	Y	NKIA	MSNSIA
K66	other disorders of peritoneum	FALSE	Y	Y	NKIA	NKIA
K70	alcoholic liver disease	TRUE	Y	Y	NKIA	NKIA
K72	hepatic failure, not elsewhere classified	FALSE	Y	Y	NKIA	NKIA
K74	fibrosis and cirrhosis of liver	TRUE	Y	Y	NKIA	NKIA
K75	other inflammatory liver diseases	FALSE	Y	Y	NKIA	NKIA
K76	other diseases of liver	TRUE	Y	Y	NKIA	NKIA
K80	cholelithiasis	FALSE	Y	Y	NKIA	NKIA
K81	cholecystitis	FALSE	Y	Y	NKIA	MSNSIA
K82	other diseases of gallbladder	FALSE	Y	Y	NKIA	NKIA
K83	other diseases of biliary tract	TRUE	Y	Y	NKIA	NKIA
K85	acute pancreatitis	FALSE	Y	Y	NKIA	MSNSIA
K86	other diseases of pancreas	FALSE	Y	Y	NKIA	NKIA
K90	intestinal malabsorption	TRUE	Y	Y	NKIA	NKIA
K91	postprocedural disorders of digestive system, not elsewhere classified	FALSE	Y	Y	NKIA	NKIA
K92	other diseases of digestive system	TRUE	Y	Y	NKIA	NKIA
L01	impetigo	TRUE	Y	Y	MSNSIA	MSNSIA
L02	cutaneous abscess, furuncle and carbuncle	FALSE	Y	Y	MSNSIA	MSNSIA
L03	cellulitis	TRUE	Y	Y	MSNSIA	MSNSIA
L05	pilonidal cyst	FALSE	Y	Y	NKIA	NKIA
L08	other local infections of skin and subcutaneous tissue	FALSE	Y	Y	MSNSIA	MSNSIA
L20	atopic dermatitis	FALSE	Y	Y	NKIA	NKIA
L21	seborrhoeic dermatitis	FALSE	Y	Y	NKIA	NKIA
L25	unspecified contact dermatitis	FALSE	Y	Y	NKIA	NKIA
L27	dermatitis due to substances taken internally	FALSE	Y	Y	NKIA	NKIA
L28	lichen simplex chronicus and prurigo	FALSE	Y	Y	NKIA	NKIA
L29	pruritus	TRUE	Y	Y	NKIA	NKIA
L30	other dermatitis	FALSE	Y	Y	NKIA	MSNSIA
L40	psoriasis	FALSE	Y	Y	NKIA	NKIA
L42	pityriasis rosea	FALSE	Y	Y	NKIA	NKIA
L43	lichen planus	TRUE	Y	Y	NKIA	NKIA
L50	urticaria	FALSE	Y	Y	NKIA	NKIA
L53	other erythematous conditions	FALSE	Y	Y	NKIA	NKIA
L57	skin changes due to chronic exposure to nonionising radiation	TRUE	Y	Y	NKIA	NKIA
L60	nail disorders	FALSE	Y	Y	NKIA	NKIA
L65	other nonscarring hair loss	FALSE	Y	Y	NKIA	NKIA
L70	acne	TRUE	Y	Y	NKIA	NKIA
L71	rosacea	FALSE	Y	Y	NKIA	NKIA
L72	follicular cysts of skin and subcutaneous tissue	FALSE	Y	Y	NKIA	NKIA
L73	other follicular disorders	FALSE	Y	Y	NKIA	NKIA
L74	eccrine sweat disorders	FALSE	Y	Y	NKIA	NKIA
L80	vitiligo	FALSE	Y	Y	NKIA	NKIA
L81	other disorders of pigmentation	FALSE	Y	Y	NKIA	NKIA
L82	seborrhoeic keratosis	TRUE	Y	Y	NKIA	NKIA
L84	corns and callosities	TRUE	Y	Y	NKIA	NKIA
L85	other epidermal thickening	FALSE	Y	Y	NKIA	NKIA
L89	decubitus ulcer	FALSE	Y	Y	NKIA	NKIA
L90	atrophic disorders of skin	FALSE	Y	Y	NKIA	NKIA
L91	hypertrophic disorders of skin	TRUE	Y	Y	NKIA	NKIA
L92	granulomatous disorders of skin and subcutaneous tissue	FALSE	Y	Y	NKIA	NKIA
L97	ulcer of lower limb, not elsewhere classified	FALSE	Y	Y	NKIA	NKIA
L98	other disorders of skin and subcutaneous tissue, not elsewhere classified	FALSE	Y	Y	NKIA	NKIA
M05	seropositive rheumatoid arthritis	TRUE	Y	Y	NKIA	NKIA
M06	other rheumatoid arthritis	FALSE	Y	Y	NKIA	NKIA
M07	psoriatic and enteropathic arthropathies	FALSE	Y	Y	NKIA	NKIA
M10	gout	FALSE	Y	Y	NKIA	NKIA
M12	other specific arthropathies	FALSE	Y	Y	NKIA	NKIA
M13	other arthritis	FALSE	Y	Y	NKIA	NKIA
M15	polyarthrosis	FALSE	Y	Y	NKIA	NKIA
M16	coxarthrosis [arthrosis of hip]	FALSE	Y	Y	NKIA	NKIA
M17	gonarthrosis [arthrosis of knee]	TRUE	Y	Y	NKIA	NKIA
M18	arthrosis of first carpometacarpal joint	FALSE	Y	Y	NKIA	NKIA
M19	other arthrosis	FALSE	Y	Y	NKIA	NKIA
M20	acquired deformities of fingers and toes	TRUE	Y	Y	NKIA	NKIA
M21	other acquired deformities of limbs	FALSE	Y	Y	NKIA	NKIA
M22	disorders of patella	TRUE	Y	Y	NKIA	NKIA
M23	internal derangement of knee	FALSE	Y	Y	NKIA	NKIA
M24	other specific joint derangements	FALSE	Y	Y	NKIA	NKIA
M25	other joint disorders, not elsewhere classified	TRUE	Y	Y	NKIA	NKIA
M31	other necrotising vasculopathies	FALSE	Y	Y	NKIA	NKIA
M32	systemic lupus erythematosus	TRUE	Y	Y	NKIA	NKIA
M35	other systemic involvement of connective tissue	FALSE	Y	Y	NKIA	NKIA
M41	scoliosis	FALSE	Y	Y	NKIA	NKIA
M43	other deforming dorsopathies	FALSE	Y	Y	NKIA	NKIA
M45	ankylosing spondylitis	FALSE	Y	Y	NKIA	NKIA
M46	other inflammatory spondylopathies	FALSE	Y	Y	NKIA	MSNSIA
M47	spondylosis	TRUE	Y	Y	NKIA	NKIA
M48	other spondylopathies	FALSE	Y	Y	NKIA	NKIA
M50	cervical disk disorders	FALSE	Y	Y	NKIA	NKIA
M51	other intervertebral disk disorders	FALSE	Y	Y	NKIA	NKIA
M53	other dorsopathies, not elsewhere classified	FALSE	Y	Y	NKIA	NKIA
M54	dorsalgia	TRUE	Y	Y	NKIA	NKIA
M62	other disorders of muscle	FALSE	Y	Y	NKIA	NKIA
M65	synovitis and tenosynovitis	FALSE	Y	Y	NKIA	MSNSIA
M66	spontaneous rupture of synovium and tendon	FALSE	Y	Y	NKIA	NKIA
M67	other disorders of synovium and tendon	TRUE	Y	Y	NKIA	NKIA
M70	soft tissue disorders related to use, overuse and pressure	FALSE	Y	Y	NKIA	NKIA
M71	other bursopathies	FALSE	Y	Y	NKIA	MSNSIA
M72	fibroblastic disorders	FALSE	Y	Y	NKIA	NKIA
M75	shoulder lesions	FALSE	Y	Y	NKIA	NKIA
M76	enthesopathies of lower limb, excluding foot	FALSE	Y	Y	NKIA	NKIA
M77	other enthesopathies	TRUE	Y	Y	NKIA	NKIA
M79	other soft tissue disorders, not elsewhere classified	TRUE	Y	Y	NKIA	NKIA
M80	osteoporosis with pathological fracture	FALSE	Y	Y	NKIA	NKIA
M81	osteoporosis without pathological fracture	TRUE	Y	Y	NKIA	NKIA
M84	disorders of continuity of bone	FALSE	Y	Y	NKIA	NKIA
M85	other disorders of bone density and structure	FALSE	Y	Y	NKIA	NKIA
M86	osteomyelitis	TRUE	Y	Y	MSNSIA	MSNSIA
M87	osteonecrosis	FALSE	Y	Y	NKIA	NKIA
M89	other disorders of bone	FALSE	Y	Y	NKIA	NKIA
M93	other osteochondropathies	FALSE	Y	Y	NKIA	NKIA
M94	other disorders of cartilage	TRUE	Y	Y	NKIA	NKIA
M95	other acquired deformities of musculoskeletal system and connective tissue	FALSE	Y	Y	NKIA	NKIA
N02	recurrent and persistent haematuria	FALSE	Y	Y	NKIA	NKIA
N03	chronic nephritic syndrome	FALSE	Y	Y	NKIA	NKIA
N10	acute tubulo-interstitial nephritis	FALSE	Y	Y	MSNSIA	MSNSIA
N12	tubulo-interstitial nephritis, not specified as acute or chronic	FALSE	Y	Y	NKIA	MSNSIA
N13	obstructive and reflux uropathy	TRUE	Y	Y	NKIA	NKIA
N17	acute renal failure	FALSE	Y	Y	NKIA	NKIA
N18	chronic renal failure	FALSE	Y	Y	NKIA	NKIA
N19	unspecified renal failure	FALSE	Y	Y	NKIA	NKIA
N20	calculus of kidney and ureter	FALSE	Y	Y	NKIA	NKIA
N21	calculus of lower urinary tract	FALSE	Y	Y	NKIA	NKIA
N23	unspecified renal colic	FALSE	Y	Y	NKIA	NKIA
N28	other disorders of kidney and ureter, not elsewhere classified	FALSE	Y	Y	NKIA	NKIA
N30	cystitis	TRUE	Y	Y	MSNSIA	MSNSIA
N31	neuromuscular dysfunction of bladder, not elsewhere classified	FALSE	Y	Y	NKIA	NKIA
N32	other disorders of bladder	TRUE	Y	Y	NKIA	NKIA
N34	urethritis and urethral syndrome	TRUE	Y	Y	NKIA	MSNSIA
N35	urethral stricture	FALSE	Y	Y	NKIA	MSNSIA
N36	other disorders of urethra	FALSE	Y	Y	NKIA	MSNSIA
N39	other disorders of urinary system	TRUE	Y	Y	NKIA	MSNSIA
N40	hyperplasia of prostate	FALSE	Y	Y	NKIA	NKIA
N41	inflammatory diseases of prostate	FALSE	Y	Y	MSNSIA	MSNSIA
N42	other disorders of prostate	FALSE	Y	Y	NKIA	NKIA
N43	hydrocele and spermatocele	FALSE	Y	Y	NKIA	MSNSIA
N45	orchitis and epididymitis	FALSE	Y	Y	MSNSIA	MSNSIA
N47	redundant prepuce, phimosis and paraphimosis	TRUE	Y	Y	NKIA	MSNSIA
N48	other disorders of penis	TRUE	Y	Y	NKIA	MSNSIA
N50	other disorders of male genital organs	FALSE	Y	Y	NKIA	NKIA
N60	benign mammary dysplasia	FALSE	Y	Y	NKIA	NKIA
N61	inflammatory disorders of breast	FALSE	Y	Y	NKIA	MSNSIA
N62	hypertrophy of breast	FALSE	Y	Y	NKIA	NKIA
N63	unspecified lump in breast	FALSE	Y	Y	NKIA	NKIA
N64	other disorders of breast	FALSE	Y	Y	NKIA	NKIA
N70	salpingitis and oophoritis	TRUE	Y	Y	MSNSIA	MSNSIA
N72	inflammatory disease of cervix uteri	FALSE	Y	Y	MSNSIA	MSNSIA
N73	other female pelvic inflammatory diseases	FALSE	Y	Y	MSNSIA	MSNSIA
N75	diseases of bartholin's gland	FALSE	Y	Y	NKIA	MSNSIA
N76	other inflammation of vagina and vulva	FALSE	Y	Y	NKIA	MSNSIA
N80	endometriosis	FALSE	Y	Y	NKIA	NKIA
N81	female genital prolapse	TRUE	Y	Y	NKIA	NKIA
N83	noninflammatory disorders of ovary, fallopian tube and broad ligament	FALSE	Y	Y	NKIA	NKIA
N84	polyp of female genital tract	FALSE	Y	Y	NKIA	NKIA
N85	other noninflammatory disorders of uterus, except cervix	FALSE	Y	Y	NKIA	NKIA
N86	erosion and ectropion of cervix uteri	FALSE	Y	Y	NKIA	NKIA
N87	dysplasia of cervix uteri	FALSE	Y	Y	NKIA	NKIA
N88	other noninflammatory disorders of cervix uteri	FALSE	Y	Y	NKIA	NKIA
N89	other noninflammatory disorders of vagina	TRUE	Y	Y	NKIA	NKIA
N90	other noninflammatory disorders of vulva and perineum	FALSE	Y	Y	NKIA	NKIA
N91	absent, scanty and rare menstruation	FALSE	Y	Y	NKIA	NKIA
N92	excessive, frequent and irregular menstruation	FALSE	Y	Y	NKIA	NKIA
N93	other abnormal uterine and vaginal bleeding	TRUE	Y	Y	NKIA	NKIA
N94	pain and other conditions associated with female genital organs and menstrual cycle	FALSE	Y	Y	NKIA	NKIA
N95	menopausal and other perimenopausal disorders	FALSE	Y	Y	NKIA	NKIA
N97	female infertility	FALSE	Y	Y	NKIA	MSNSIA
N99	postprocedural disorders of genito-urinary system, not elsewhere classified	FALSE	Y	Y	NKIA	MSNSIA
O02	other abnormal products of conception	FALSE	Y	Y	NKIA	NKIA
O03	spontaneous abortion	TRUE	Y	Y	NKIA	NKIA
O04	medical abortion	FALSE	Y	Y	NKIA	NKIA
O26	maternal care for other conditions predominantly related to pregnancy	FALSE	Y	Y	NKIA	NKIA
O32	maternal care for known or suspected malpresentation of foetus	FALSE	Y	Y	NKIA	NKIA
O34	maternal care for known or suspected abnormality of pelvic organs	FALSE	Y	Y	NKIA	NKIA
O36	maternal care for other known or suspected foetal problems	FALSE	Y	Y	NKIA	NKIA
O48	prolonged pregnancy	FALSE	Y	Y	NKIA	NKIA
O63	long labour	FALSE	Y	Y	NKIA	NKIA
O68	labour and delivery complicated by foetal stress [distress]	FALSE	Y	Y	NKIA	NKIA
O70	perineal laceration during delivery	FALSE	Y	Y	NKIA	NKIA
O72	postpartum haemorrhage	FALSE	Y	Y	NKIA	NKIA
O99	other maternal diseases classifiable elsewhere but complicating pregnancy, childbirth and the puerperium	FALSE	Y	Y	NKIA	NKIA
