## supplemental_dataset_4 for "After the Infection: A Survey of Pathogens and Non-communicable Human Disease"

### Sheet: README
NCBI GEO RNA-seq datasets used for VIRTUS analyses.
This document contains information on NCBI GEO data sets used for our VIRTUS analyses. The first sheet, “SLE”, includes information on the six systemic lupus erythematosus (SLE) case/control RNA-seq data sets performed in blood and B cell subsets used for the Epstein-Barr virus (EBV)-SLE VIRTUS analysis. The second sheet, “UC”, shows the same information for the seven ulcerative colitis (UC) case…

### Sheet: SLE
GSE	Disease	n Total	nCase	nControl	nOther	Technology	Cell Type	Addl Covs	Notes
GSE110685	SLE	53	36	17	0	Bulk RNA-seq	Whole blood	sample_vascular_phenotype,sample_platform(combined analysis)	53 inds split into 2 bulk sequencing runs
GSE112087	SLE	120	31	29	0	Bulk RNA-seq	Whole blood	sample_age, sample_gender, sample_ancestry	Duplicates for each sample
GSE116006	SLE	468	180	0	0	Bulk RNA-seq	Whole blood		Varying number of samples per patient; aimed for 3 timepoints for each sample. Further, on the GSE page they report data is from 157 SLE cases, however their sample description when multiple timepoints are removed, lists 180 SLE cases, so I'm not sure where they got 157 from.
GSE122459	SLE	26	20	6	0	Bulk RNA-seq	PBMC	sample_platform
GSE72509	SLE	117	99	18	0	Bulk RNA-seq	Whole blood	sample_ism, sample_anti_rho
GSE80183	SLE	16	12	4	0	Bulk RNA-seq	Blood	sample_abs
Totals for SLE prior to cleaning data (collapsing multiple samples for same patient, other diseases included in GSE, etc.)
		800	378	74
Totals for SLE after cleaning
		452	378	74

### Sheet: UC
GSE	Disease	n Total	nCase	nControl	nOther	Technology	Cell Type	Addl Covs	Notes
GSE107593	UC	48	12	0	0	Bulk RNA-seq	Colon Biopsy		Multiple biopsies per patient
GSE109142	UC	226	206	20	0	Bulk RNA-seq	Rectal Mucosal Biopsy	sample_gender, sample_age_at_diag	Pediatric patients
GSE130038	UC	26	26	0	0	Bulk RNA-seq	Full-thickness Sigmoid Colonic Tissue
GSE137344	UC	195	44	37	114	Bulk RNA-seq	Ileum Biopsy		Crohn's (n=112), unclassified IBD (n=1), IBS (n=1)
GSE150961	UC	418	350	0	0	Bulk RNA-seq	Rectal Biopsy		Pediatric patients some with multiple samples
GSE158952	UC	119	14	0	19	Bulk RNA-seq	Rectal and Ileal Biopsies		Peds; Multiple samps per patient; Crohn's (n = 19)
GSE81266	UC	77	19	2	4	Bulk RNA-seq	Pre-pouch Illeum and Ileal Pouch Biopsies		Multiple timepoints per patient; FAP (n=4); They report 17 cases, but 19 UC cases are documented in matrix
Totals for UC prior to cleaning data (collapsing multiple samples for same patient, other diseases included in GSE, etc.)
		1109	671	59
Totals for UC after cleaning
		728	669	59
