## supplemental_dataset_5 for "After the Infection: A Survey of Pathogens and Non-communicable Human Disease"

### Sheet: README
RELI Results for EBV-SLE and CMV-UC.
This document shows the RELI results for both the set of differentially expressed genes upon either Epstein-Barr virus (EBV) or cytomegalovirus (CMV) infection and those for the random sampling of expressed but unaltered genes upon infection for all datasets tested. The sheet “EBV_SLE” has the results for the EBV-infected gene sets and risk loci for systemic lupus erythematosus (SLE). The sheet “…

### Sheet: EBV_SLE
GSE ID	Cell Type	Gene Set	nDEGs	Virus	Phenotype	Overlap	Total	Ratio	Mean	Std_Dev	Z_score	Enrichment	P_val	Corrected_P_val	Null_Model	Species	Dataset
GSE125974	B-lymphocyte	DEG	4639	EBV	SLE	62	96	0.645833	37.5874	4.35851	5.60113	1.64949	1.06478e-08	8.51823e-08	Null_Model_CommonSNP_OpenChrom_SNPmatch	human	GSE125974_B-lymphocyte_diff_genes
GSE125974	B-lymphocyte	unchanged	0	EBV	SLE	45	96	0.46875	37.2488	4.85109	1.59784	1.20809	0.0550396	0.440317	Null_Model_CommonSNP_OpenChrom_SNPmatch	human	GSE125974_B-lymphocyte_unchanged_genes
GSE45829	B-lymphocyte	DEG	842	EBV	SLE	17	96	0.177083	9.55744	2.86408	2.59859	1.77872	0.00468042	0.0374433	Null_Model_CommonSNP_OpenChrom_SNPmatch	human	GSE45829_B-lymphocyte_diff_genes
GSE45829	B-lymphocyte	unchanged	0	EBV	SLE	11	96	0.114583	10.975	3.03024	0.00824192	1.00228	0.496712	1	Null_Model_CommonSNP_OpenChrom_SNPmatch	human	GSE45829_B-lymphocyte_unchanged_genes
GSE49628	B-lymphocyte	DEG	1170	EBV	SLE	29	96	0.302083	13.4795	3.29269	4.71361	2.15141	1.21682e-06	9.73455e-06	Null_Model_CommonSNP_OpenChrom_SNPmatch	human	GSE49628_B-lymphocyte_diff_genes
GSE49628	B-lymphocyte	unchanged	0	EBV	SLE	14	96	0.145833	14.8971	3.43837	-0.260909	0.93978	0.602919	1	Null_Model_CommonSNP_OpenChrom_SNPmatch	human	GSE49628_B-lymphocyte_unchanged_genes
GSE85599	PBMC	DEG	372	EBV	SLE	12	96	0.125	5.17083	2.14564	3.18281	2.32071	0.000729274	0.00583419	Null_Model_CommonSNP_OpenChrom_SNPmatch	human	GSE85599_peripheral_blood_mononuclear_cell_diff_genes
GSE85599	PBMC	unchanged	0	EBV	SLE	8	96	0.0833333	4.999	2.21563	1.35447	1.60032	0.0877932	0.702346	Null_Model_CommonSNP_OpenChrom_SNPmatch	human	GSE85599_peripheral_blood_mononuclear_cell_unchanged_genes
Thresholds:
Corrected p < 0.01
Enrichment > 2
	Cells with no color indicate that the Corrected_P_val for the dataset exceeded our threshold or the Enrichment did not exceed the thresholds defined above
	Cells marked in yellow indicate that either Enrichment or Corrrected_P_val were not considered significant based on our thresholds and thus the dataset was not considered further.
	Cells marked in green indicate a specific statistic (Corrected_P_val or Enrichment) were significant, if the GSE_ID and Dataset are also green, this indicates that at least for the diff_genes both statistics were significant and results were considered further.

### Sheet: CMV_UC
GSE ID	Cell Type	Gene Set	nDEGs	Virus	Phenotype	Overlap	Total	Ratio	Mean	Std_Dev	Z_score	Enrichment	P_val	Corrected_P_val	Null_Model	Species	Dataset
GSE101855	dendritic cell	DEG	567	CMV	UC	18	110	0.163636	6.78521	2.57348	4.35782	2.65283	6.56817e-06	0.000118227	Null_Model_CommonSNP_OpenChrom_SNPmatch	human	GSE101855_dendritic_cell_diff_genes
GSE101855	dendritic cell	unchanged	0	CMV	UC	13	110	0.118182	6.77622	2.49076	2.49875	1.91847	0.00623164	0.11217	Null_Model_CommonSNP_OpenChrom_SNPmatch	human	GSE101855_dendritic_cell_unchanged_genes
GSE111036	foreskin fibroblast	DEG	2714	CMV	UC	34	110	0.309091	27.014	4.66431	1.49776	1.25861	0.067098	1	Null_Model_CommonSNP_OpenChrom_SNPmatch	human	GSE111036_foreskin_fibroblast_diff_genes
GSE111036	foreskin fibroblast	unchanged	0	CMV	UC	32	110	0.290909	26.1459	4.58178	1.2777	1.2239	0.100677	1	Null_Model_CommonSNP_OpenChrom_SNPmatch	human	GSE111036_foreskin_fibroblast_unchanged_genes
GSE11408	monocyte	DEG	286	CMV	UC	18	110	0.163636	4.27173	2.08137	6.59579	4.21375	2.11492e-11	3.80686e-10	Null_Model_CommonSNP_OpenChrom_SNPmatch	human	GSE11408_monocyte_diff_genes
GSE11408	monocyte	unchanged	0	CMV	UC	9	110	0.0818182	4.04096	1.98477	2.49854	2.22719	0.00623523	0.112234	Null_Model_CommonSNP_OpenChrom_SNPmatch	human	GSE11408_monocyte_unchanged_genes
GSE120890	lung fibroblast	DEG	3441	CMV	UC	36	110	0.327273	33.8242	4.85891	0.4478	1.06433	0.327149	1	Null_Model_CommonSNP_OpenChrom_SNPmatch	human	GSE120890_lung_fibroblast_diff_genes
GSE120890	lung fibroblast	unchanged	0	CMV	UC	50	110	0.454545	30.4795	4.62988	4.21619	1.64045	1.24231e-05	0.000223616	Null_Model_CommonSNP_OpenChrom_SNPmatch	human	GSE120890_lung_fibroblast_unchanged_genes
GSE120891	lung fibroblast	DEG	2344	CMV	UC	31	110	0.281818	25.3536	4.32814	1.30457	1.2227	0.09602	1	Null_Model_CommonSNP_OpenChrom_SNPmatch	human	GSE120891_lung_fibroblast_diff_genes
GSE120891	lung fibroblast	unchanged	0	CMV	UC	37	110	0.336364	22.1828	4.37716	3.38511	1.66796	0.000355746	0.00640343	Null_Model_CommonSNP_OpenChrom_SNPmatch	human	GSE120891_lung_fibroblast_unchanged_genes
GSE19345	neural stem cell	DEG	73	CMV	UC	1	110	0.00909091	0.953047	0.982239	0.0478021	1.04927	0.480937	1	Null_Model_CommonSNP_OpenChrom_SNPmatch	human	GSE19345_neural_stem_cell_diff_genes
GSE19345	neural stem cell	unchanged	0	CMV	UC	1	110	0.00909091	1.04595	1.00593	-0.0456833	0.956065	0.518219	1	Null_Model_CommonSNP_OpenChrom_SNPmatch	human	GSE19345_neural_stem_cell_unchanged_genes
GSE50938	dermal fibroblast	DEG	867	CMV	UC	15	110	0.136364	10.8382	3.06134	1.35948	1.384	0.0869966	1	Null_Model_CommonSNP_OpenChrom_SNPmatch	human	GSE50938_dermal_fibroblast_diff_genes
GSE50938	dermal fibroblast	unchanged	0	CMV	UC	15	110	0.136364	10.6104	3.04336	1.44236	1.41371	0.074601	1	Null_Model_CommonSNP_OpenChrom_SNPmatch	human	GSE50938_dermal_fibroblast_unchanged_genes
GSE99454	lung fibroblast	DEG	2920	CMV	UC	42	110	0.381818	29.4026	4.5083	2.79427	1.42845	0.00260085	0.0468153	Null_Model_CommonSNP_OpenChrom_SNPmatch	human	GSE99454_lung_fibroblast_diff_genes
GSE99454	lung fibroblast	unchanged	0	CMV	UC	43	110	0.390909	27.049	4.48225	3.55871	1.58971	0.000186339	0.0033541	Null_Model_CommonSNP_OpenChrom_SNPmatch	human	GSE99454_lung_fibroblast_unchanged_genes
GSE99454	retinal pigment epithelium	DEG	1918	CMV	UC	25	110	0.227273	20.7093	4.08979	1.04913	1.20719	0.14706	1	Null_Model_CommonSNP_OpenChrom_SNPmatch	human	GSE99454_retinal_pigment_epithelium_diff_genes
GSE99454	retinal pigment epithelium	unchanged	0	CMV	UC	30	110	0.272727	19.0899	3.84576	2.83691	1.57151	0.00227762	0.0409972	Null_Model_CommonSNP_OpenChrom_SNPmatch	human	GSE99454_retinal_pigment_epithelium_unchanged_genes
Thresholds:
Corrected p < 0.01
Enrichment > 2
	Cells with no color indicate that the Corrected_P_val for the dataset exceeded our threshold or the Enrichment did not exceed the thresholds defined above
	Cells marked in yellow indicate that either Enrichment or Corrrected_P_val were not considered significant based on our thresholds and thus the dataset was not considered further.
	Cells marked in green indicate a specific statistic (Corrected_P_val or Enrichment) were significant, if the GSE_ID and Dataset are also green, this indicates that at least for the diff_genes both statistics were significant and results were considered further.

### Sheet: CMV_CD
GSE ID	Cell Type	Gene Set	nDEGs	Virus	Phenotype	Overlap	Total	Ratio	Mean	Std_Dev	Z_score	Enrichment	P_val	Corrected_P_val	Null_Model	Species	Dataset
GSE101855	dendritic cell	DEG	567	CMV	CD	23	166	0.138554	10.5365	3.19044	3.90652	2.1829	4.68167e-05	0.000842701	Null_Model_CommonSNP_OpenChrom_SNPmatch	human	GSE101855_dendritic_cell_diff_genes
GSE101855	dendritic cell	unchanged	0	CMV	CD	20	166	0.120482	10.8092	3.14397	2.92331	1.85028	0.00173165	0.0311696	Null_Model_CommonSNP_OpenChrom_SNPmatch	human	GSE101855_dendritic_cell_unchanged_genes
GSE111036	foreskin fibroblast	DEG	2714	CMV	CD	53	166	0.319277	42.4306	5.41142	1.95317	1.2491	0.0253996	0.457192	Null_Model_CommonSNP_OpenChrom_SNPmatch	human	GSE111036_foreskin_fibroblast_diff_genes
GSE111036	foreskin fibroblast	unchanged	0	CMV	CD	45	166	0.271084	40.4456	5.57882	0.816381	1.11261	0.207141	1	Null_Model_CommonSNP_OpenChrom_SNPmatch	human	GSE111036_foreskin_fibroblast_unchanged_genes
GSE11408	monocyte	DEG	286	CMV	CD	24	166	0.144578	6.67433	2.57834	6.7197	3.59587	9.10466e-12	1.63884e-10	Null_Model_CommonSNP_OpenChrom_SNPmatch	human	GSE11408_monocyte_diff_genes
GSE11408	monocyte	unchanged	0	CMV	CD	11	166	0.0662651	6.44655	2.43175	1.8725	1.70634	0.0305687	0.550236	Null_Model_CommonSNP_OpenChrom_SNPmatch	human	GSE11408_monocyte_unchanged_genes
GSE120890	lung fibroblast	DEG	3441	CMV	CD	66	166	0.39759	51.8192	5.82531	2.43434	1.27366	0.00745939	0.134269	Null_Model_CommonSNP_OpenChrom_SNPmatch	human	GSE120890_lung_fibroblast_diff_genes
GSE120890	lung fibroblast	unchanged	0	CMV	CD	67	166	0.403614	47.4456	5.84288	3.34671	1.41214	0.000408881	0.00735986	Null_Model_CommonSNP_OpenChrom_SNPmatch	human	GSE120890_lung_fibroblast_unchanged_genes
GSE120891	lung fibroblast	DEG	2344	CMV	CD	54	166	0.325301	38.985	5.59346	2.68438	1.38515	0.00363319	0.0653974	Null_Model_CommonSNP_OpenChrom_SNPmatch	human	GSE120891_lung_fibroblast_diff_genes
GSE120891	lung fibroblast	unchanged	0	CMV	CD	48	166	0.289157	34.5814	5.21992	2.57065	1.38803	0.00507544	0.091358	Null_Model_CommonSNP_OpenChrom_SNPmatch	human	GSE120891_lung_fibroblast_unchanged_genes
GSE19345	neural stem cell	DEG	73	CMV	CD	0	166	0	1.45255	1.19666	0	0	0.5	1	Null_Model_CommonSNP_OpenChrom_SNPmatch	human	GSE19345_neural_stem_cell_diff_genes
GSE19345	neural stem cell	unchanged	0	CMV	CD	1	166	0.0060241	1.68432	1.28462	-0.5327	0.593713	0.702879	1	Null_Model_CommonSNP_OpenChrom_SNPmatch	human	GSE19345_neural_stem_cell_unchanged_genes
GSE50938	dermal fibroblast	DEG	867	CMV	CD	21	166	0.126506	16.8891	3.87281	1.06147	1.2434	0.144237	1	Null_Model_CommonSNP_OpenChrom_SNPmatch	human	GSE50938_dermal_fibroblast_diff_genes
GSE50938	dermal fibroblast	unchanged	0	CMV	CD	20	166	0.120482	16.6913	3.75814	0.880407	1.19823	0.18932	1	Null_Model_CommonSNP_OpenChrom_SNPmatch	human	GSE50938_dermal_fibroblast_unchanged_genes
GSE99454	lung fibroblast	DEG	2920	CMV	CD	66	166	0.39759	45.9141	5.65691	3.55069	1.43747	0.000192113	0.00345804	Null_Model_CommonSNP_OpenChrom_SNPmatch	human	GSE99454_lung_fibroblast_diff_genes
GSE99454	lung fibroblast	unchanged	0	CMV	CD	46	166	0.277108	41.992	5.47119	0.732563	1.09545	0.231913	1	Null_Model_CommonSNP_OpenChrom_SNPmatch	human	GSE99454_lung_fibroblast_unchanged_genes
GSE99454	retinal pigment epithelium	DEG	1918	CMV	CD	48	166	0.289157	32.2188	5.04213	3.12987	1.48981	0.000874416	0.0157395	Null_Model_CommonSNP_OpenChrom_SNPmatch	human	GSE99454_retinal_pigment_epithelium_diff_genes
GSE99454	retinal pigment epithelium	unchanged	0	CMV	CD	37	166	0.222892	29.8432	4.69898	1.52306	1.23982	0.0638713	1	Null_Model_CommonSNP_OpenChrom_SNPmatch	human	GSE99454_retinal_pigment_epithelium_unchanged_genes
Thresholds:
Corrected p < 0.01
Enrichment > 2
	Cells with no color indicate that the Corrected_P_val for the dataset exceeded our threshold or the Enrichment did not exceed the thresholds defined above
	Cells marked in yellow indicate that either Enrichment or Corrrected_P_val were not considered significant based on our thresholds and thus the dataset was not considered further.
	Cells marked in green indicate a specific statistic (Corrected_P_val or Enrichment) were significant, if the GSE_ID and Dataset are also green, this indicates that at least for the diff_genes both statistics were significant and results were considered further.

### Sheet: CMV_IBD
GSE ID	Cell Type	Gene Set	nDEGs	Virus	Phenotype	Overlap	Total	Ratio	Mean	Std_Dev	Z_score	Enrichment	P_val	Corrected_P_val	Null_Model	Species	Dataset
GSE101855	dendritic cell	DEG	567	CMV	IBD	25	197	0.126904	12.3546	3.40516	3.71359	2.02353	0.000102171	0.00183907	Null_Model_CommonSNP_OpenChrom_SNPmatch	human	GSE101855_dendritic_cell_diff_genes
GSE101855	dendritic cell	unchanged	0	CMV	IBD	28	197	0.142132	12.4456	3.40695	4.56551	2.2498	2.49141e-06	4.48454e-05	Null_Model_CommonSNP_OpenChrom_SNPmatch	human	GSE101855_dendritic_cell_unchanged_genes
GSE111036	foreskin fibroblast	DEG	2714	CMV	IBD	66	197	0.335025	49.4466	5.91907	2.79663	1.33477	0.00258193	0.0464748	Null_Model_CommonSNP_OpenChrom_SNPmatch	human	GSE111036_foreskin_fibroblast_diff_genes
GSE111036	foreskin fibroblast	unchanged	0	CMV	IBD	52	197	0.263959	46.982	6.01662	0.834021	1.10681	0.202135	1	Null_Model_CommonSNP_OpenChrom_SNPmatch	human	GSE111036_foreskin_fibroblast_unchanged_genes
GSE11408	monocyte	DEG	286	CMV	IBD	29	197	0.147208	7.52547	2.69956	7.95484	3.85358	8.96835e-16	1.6143e-14	Null_Model_CommonSNP_OpenChrom_SNPmatch	human	GSE11408_monocyte_diff_genes
GSE11408	monocyte	unchanged	0	CMV	IBD	14	197	0.071066	7.42158	2.72729	2.41208	1.88639	0.007931	0.142758	Null_Model_CommonSNP_OpenChrom_SNPmatch	human	GSE11408_monocyte_unchanged_genes
GSE120890	lung fibroblast	DEG	3441	CMV	IBD	66	197	0.335025	60.9151	6.63971	0.765834	1.08348	0.221888	1	Null_Model_CommonSNP_OpenChrom_SNPmatch	human	GSE120890_lung_fibroblast_diff_genes
GSE120890	lung fibroblast	unchanged	0	CMV	IBD	81	197	0.411168	55.1698	6.43251	4.01557	1.46819	2.96513e-05	0.000533723	Null_Model_CommonSNP_OpenChrom_SNPmatch	human	GSE120890_lung_fibroblast_unchanged_genes
GSE120891	lung fibroblast	DEG	2344	CMV	IBD	55	197	0.279188	45.3966	5.62313	1.70784	1.21154	0.0438331	0.788995	Null_Model_CommonSNP_OpenChrom_SNPmatch	human	GSE120891_lung_fibroblast_diff_genes
GSE120891	lung fibroblast	unchanged	0	CMV	IBD	56	197	0.284264	40.1728	5.49919	2.87809	1.39398	0.00200045	0.0360081	Null_Model_CommonSNP_OpenChrom_SNPmatch	human	GSE120891_lung_fibroblast_unchanged_genes
GSE19345	neural stem cell	DEG	73	CMV	IBD	0	197	0	1.72128	1.32259	0	0	0.5	1	Null_Model_CommonSNP_OpenChrom_SNPmatch	human	GSE19345_neural_stem_cell_diff_genes
GSE19345	neural stem cell	unchanged	0	CMV	IBD	0	197	0	1.97702	1.44308	0	0	0.5	1	Null_Model_CommonSNP_OpenChrom_SNPmatch	human	GSE19345_neural_stem_cell_unchanged_genes
GSE50938	dermal fibroblast	DEG	867	CMV	IBD	25	197	0.126904	19.6753	4.14457	1.28473	1.27063	0.0994425	1	Null_Model_CommonSNP_OpenChrom_SNPmatch	human	GSE50938_dermal_fibroblast_diff_genes
GSE50938	dermal fibroblast	unchanged	0	CMV	IBD	29	197	0.147208	19.1419	4.21922	2.33648	1.515	0.00973307	0.175195	Null_Model_CommonSNP_OpenChrom_SNPmatch	human	GSE50938_dermal_fibroblast_unchanged_genes
GSE99454	lung fibroblast	DEG	2920	CMV	IBD	69	197	0.350254	53.4076	6.13903	2.53988	1.29195	0.00554451	0.0998012	Null_Model_CommonSNP_OpenChrom_SNPmatch	human	GSE99454_lung_fibroblast_diff_genes
GSE99454	lung fibroblast	unchanged	0	CMV	IBD	65	197	0.329949	48.5654	5.88863	2.7909	1.3384	0.0026281	0.0473058	Null_Model_CommonSNP_OpenChrom_SNPmatch	human	GSE99454_lung_fibroblast_unchanged_genes
GSE99454	retinal pigment epithelium	DEG	1918	CMV	IBD	44	197	0.22335	38.1379	5.40897	1.08378	1.15371	0.139231	1	Null_Model_CommonSNP_OpenChrom_SNPmatch	human	GSE99454_retinal_pigment_epithelium_diff_genes
GSE99454	retinal pigment epithelium	unchanged	0	CMV	IBD	45	197	0.228426	34.6194	5.42254	1.91434	1.29985	0.0277881	0.500185	Null_Model_CommonSNP_OpenChrom_SNPmatch	human	GSE99454_retinal_pigment_epithelium_unchanged_genes
Thresholds:
Corrected p < 0.01
Enrichment > 2
	Cells with no color indicate that the Corrected_P_val for the dataset exceeded our threshold or the Enrichment did not exceed the thresholds defined above
	Cells marked in yellow indicate that either Enrichment or Corrrected_P_val were not considered significant based on our thresholds and thus the dataset was not considered further.
	Cells marked in green indicate a specific statistic (Corrected_P_val or Enrichment) were significant, if the GSE_ID and Dataset are also green, this indicates that at least for the diff_genes both statistics were significant and results were considered further.
