## supplemental_dataset_8 for "After the Infection: A Survey of Pathogens and Non-communicable Human Disease"

### Sheet: README
GWAS risk loci and RNA-seq data sets used for RELI analyses.
This document contains both the RNA-seq data sets (“Gene Sets” sheet) and the GWAS risk loci downloaded from The GWAS Catalog (“GWAS loci” sheet) that were used as inputs for our RELI analyses. Note that GSE99454, a CMV-infection experiment, used two different cell types (lung fibroblast and retinal pigment epithelium), which were analyzed separately. Also, GWAS loci with "-null" in the name indi…

### Sheet: Gene Sets
Pathogen	GSE ID	Cell Type	DEGs
CMV	GSE101855	dendritic cell	567
CMV	GSE111036	foreskin fibroblast	2714
CMV	GSE11408	monocyte	286
CMV	GSE120890	lung fibroblast	3441
CMV	GSE120891	lung fibroblast	2344
CMV	GSE19345	neural stem cell	73
CMV	GSE50938	dermal fibroblast	867
CMV	GSE99454	lung fibroblast	2920
CMV	GSE99454	retinal pigment epithelium	1918
EBV	GSE125974	B-lymphocyte	4639
EBV	GSE45829	B-lymphocyte	842
EBV	GSE49628	B-lymphocyte	1170
EBV	GSE85599	PBMC	372

### Sheet: GWAS loci
SLE	SLE-null	UC	UC-null	CD	CD-null	IBD	IBD-null
rs10036748	rs10005290	rs10010325	rs10095073	rs10065637	rs10003162	rs1003342	rs10008486
rs10488631	rs10269091	rs1016883	rs10095731	rs10185424	rs10070402	rs1042058	rs10082491
rs1059312	rs10893398	rs10185424	rs10114360	rs10276381	rs10458380	rs1049526	rs10130406
rs10753074	rs11039634	rs1049526	rs10136663	rs1042058	rs10511395	rs10748781	rs10142521
rs10911628	rs112553785	rs10758669	rs10281201	rs10486483	rs10751666	rs10758669	rs1019240
rs10946940	rs11264903	rs10761659	rs10493076	rs10492862	rs10784769	rs10761659	rs10760095
rs11073328	rs11345032	rs1077773	rs10737108	rs1049526	rs10793497	rs10781499	rs10788623
rs11117433	rs113788015	rs10781499	rs10844004	rs10495903	rs10815884	rs11010067	rs10827029
rs1131665	rs114457706	rs10797432	rs10857294	rs10734105	rs10938100	rs111456533	rs10897224
rs11697848	rs1154750	rs11150589	rs10934518	rs10758669	rs10941677	rs11168249	rs10993907
rs11724582	rs1157624	rs11229555	rs10970368	rs10761659	rs10970628	rs11187157	rs11046232
rs11788118	rs11675165	rs11230563	rs111276210	rs10781499	rs11012633	rs11195128	rs11083264
rs11845506	rs117898887	rs1126510	rs112198841	rs10798069	rs11036283	rs11221332	rs11124230
rs11889341	rs11802974	rs113010081	rs112418205	rs11010067	rs11129013	rs11229555	rs111361413
rs12574073	rs11954558	rs113986290	rs112610402	rs11195128	rs111463176	rs11230563	rs111562905
rs12636784	rs12171267	rs11641184	rs114732339	rs11209002	rs11178974	rs11236797	rs111601107
rs1270942	rs12260676	rs11676348	rs115018083	rs11229030	rs112221277	rs113010081	rs111942141
rs13332649	rs12467363	rs11742570	rs115876487	rs11230563	rs112609299	rs11548656	rs112202882
rs13344313	rs12508642	rs12103	rs11622761	rs11581607	rs112804019	rs11554257	rs112222444
rs137956	rs12746886	rs12149608	rs116310949	rs11641184	rs11300433	rs11564258	rs112266803
rs1432296	rs13394864	rs12261843	rs116807280	rs11679753	rs11402145	rs11612508	rs11243127
rs150518861	rs135476	rs12568930	rs11736155	rs11681525	rs11431206	rs11641016	rs11284512
rs17321999	rs141283449	rs12718244	rs117503776	rs11741861	rs114487671	rs11641184	rs11302866
rs1734787	rs141574377	rs12720356	rs117738391	rs11742570	rs116215396	rs11672983	rs114013128
rs1749792	rs142948457	rs12942547	rs118149176	rs11871801	rs116287671	rs11677953	rs114564447
rs17603856	rs144758602	rs12946510	rs11985059	rs11879191	rs116451385	rs11681525	rs115083348
rs1780813	rs145918577	rs1317209	rs12212194	rs12422544	rs11655825	rs11734570	rs115489969
rs17849501	rs148589894	rs13300218	rs12214519	rs1250550	rs116576980	rs11741861	rs11596468
rs1801274	rs1530318	rs138788	rs12347668	rs12663356	rs117051399	rs11742570	rs116037223
rs180977001	rs1595263	rs1405108	rs12409216	rs12677663	rs117670338	rs11768365	rs116181069
rs1887428	rs1597233	rs1517352	rs12569933	rs12718244	rs11874336	rs1182188	rs116267801
rs2051549	rs1610077	rs16940202	rs12694920	rs12720356	rs11944890	rs12103	rs11657363
rs2061831	rs17489060	rs17085007	rs13137167	rs12722515	rs12248459	rs12199775	rs116996185
rs2111485	rs177521	rs17207986	rs1324973	rs1292053	rs12424820	rs1250566	rs117125549
rs2205960	rs180973378	rs17229285	rs13375605	rs12942547	rs12483771	rs12568930	rs117708930
rs223889	rs182599439	rs1728785	rs138478440	rs12946510	rs12510823	rs1260326	rs11786104
rs2286672	rs1897411	rs17293632	rs140326709	rs13001325	rs12753426	rs12627970	rs11794155
rs2289583	rs201517229	rs17622378	rs140898315	rs13300218	rs13000123	rs12718244	rs11978751
rs2297550	rs2135339	rs17656349	rs144566496	rs13333062	rs1330389	rs12720356	rs12229492
rs2327832	rs2262402	rs17694108	rs145224604	rs13407913	rs1366405	rs12722515	rs12255575
rs2431697	rs2477284	rs17736589	rs145539047	rs13428812	rs143533154	rs1292053	rs12380505
rs2476601	rs2540864	rs17771967	rs147698161	rs1363907	rs144973032	rs1297258	rs12492788
rs268134	rs260379	rs17780256	rs148422344	rs1456896	rs145051401	rs12994997	rs12549392
rs2732549	rs2727856	rs1801274	rs149404330	rs1517352	rs146483739	rs13126505	rs12671447
rs2953898	rs284495	rs1811711	rs150028933	rs1569328	rs147005143	rs13204742	rs12719585
rs3024493	rs2900225	rs1893217	rs151323616	rs17119	rs147102375	rs13300218	rs12884202
rs34536443	rs2911612	rs2111485	rs156348	rs17293632	rs147303455	rs13300483	rs12918315
rs34572943	rs3213702	rs2155219	rs1646802	rs17309827	rs149794352	rs13333062	rs12979794
rs34725611	rs34050473	rs2201841	rs16912782	rs17391694	rs149938165	rs13407913	rs13068639
rs34840245	rs34649233	rs2413583	rs1722456	rs174537	rs150211362	rs1363907	rs13307295
rs34889541	rs35193247	rs254562	rs17391875	rs17622378	rs151107041	rs1420098	rs13395694
rs36014129	rs35268837	rs267939	rs1905707	rs17694108	rs151251431	rs144344067	rs1346753
rs3733345	rs35275430	rs2816958	rs197058	rs1799964	rs151276785	rs1456896	rs140382483
rs3757387	rs373542689	rs2823286	rs200427732	rs1801274	rs1512787	rs149169037	rs142586072
rs3768792	rs42200	rs2836878	rs200920108	rs181359	rs1556165	rs1505992	rs143131727
rs3794060	rs4366909	rs28374715	rs202008217	rs1819333	rs1600992	rs1517352	rs146227945
rs3828069	rs472482	rs2858829	rs2031146	rs1819658	rs17178896	rs1569328	rs148688316
rs4252665	rs4771115	rs3024505	rs2040471	rs1842076	rs17179279	rs1569723	rs148972131
rs4637409	rs4953305	rs3194051	rs2068846	rs1847472	rs17467102	rs16940202	rs1490072
rs4739134	rs528279	rs3197999	rs2171046	rs1893217	rs188946347	rs17061048	rs150949079
rs4810485	rs5775108	rs3749171	rs2246936	rs2024092	rs191027601	rs17085007	rs1547421
rs4902562	rs59421866	rs3766606	rs2292237	rs2062305	rs202162320	rs17119	rs1560033
rs4917014	rs61535123	rs3774937	rs2410873	rs2066844	rs2154571	rs17207042	rs1563200
rs4917385	rs62004371	rs3806308	rs255243	rs2066847	rs2216131	rs17293632	rs1611498
rs494003	rs62483928	rs3851228	rs259882	rs212388	rs2296872	rs1734907	rs16973204
rs4948496	rs6557202	rs395157	rs2702186	rs2155219	rs2675972	rs17656349	rs17165428
rs56154925	rs6572997	rs4246905	rs28615139	rs2227551	rs2812097	rs17694108	rs17323019
rs564976	rs663186	rs4380874	rs35289692	rs2274910	rs28592247	rs17780256	rs17364217
rs597325	rs6666334	rs4409764	rs35673472	rs2284553	rs286000	rs1801274	rs17405981
rs597808	rs66924363	rs4656958	rs36024140	rs2361755	rs28622348	rs1819333	rs17746319
rs6568431	rs6790216	rs4676408	rs4872997	rs2382817	rs306403	rs1842076	rs184219973
rs6705628	rs705147	rs4722672	rs535637	rs2413583	rs34017917	rs1847472	rs188535625
rs6762714	rs7338146	rs4728142	rs58366026	rs2476601	rs34162648	rs194749	rs1959167
rs6886392	rs73739644	rs4743820	rs59454735	rs2488389	rs34222841	rs1990760	rs2195038
rs6932056	rs74582599	rs483905	rs6023568	rs2538470	rs34224055	rs1991866	rs2286795
rs702814	rs75818255	rs4845604	rs612969	rs2581828	rs34279063	rs2024092	rs2297233
rs7097397	rs7604878	rs4957048	rs61705369	rs259964	rs34410456	rs2066844	rs2353286
rs73135369	rs77284992	rs4976646	rs62017584	rs26528	rs35310871	rs2143178	rs2428084
rs73366469	rs7741995	rs501916	rs62085602	rs2797685	rs35422372	rs2153283	rs2485799
rs74290525	rs77552574	rs56167332	rs62089329	rs2823286	rs35983149	rs2179070	rs2501595
rs7444	rs77552802	rs5771069	rs624048	rs2836878	rs36087779	rs2188962	rs251014
rs7579944	rs78212855	rs6017342	rs6413453	rs2930047	rs367554260	rs2231884	rs2540824
rs7726414	rs78258357	rs6062496	rs648701	rs2945412	rs374113176	rs2266959	rs25415
rs77583790	rs7834100	rs6088765	rs6547590	rs3024505	rs4477076	rs2274351	rs254407
rs7941765	rs78411648	rs6426833	rs6931587	rs3091315	rs4561762	rs2279990	rs2591483
rs8023715	rs78432570	rs661054	rs70964409	rs314313	rs460508	rs2284553	rs2700899
rs8054198	rs78908505	rs6911490	rs71351500	rs3197999	rs4629148	rs2297559	rs27295
rs8072449	rs78933721	rs6920220	rs72709685	rs34592089	rs4718270	rs2328546	rs2741708
rs820077	rs79055829	rs6927022	rs72827738	rs34687326	rs4731101	rs2395022	rs2785760
rs887369	rs79673993	rs7134472	rs73133902	rs34804116	rs4751478	rs2395128	rs2797507
rs9273076	rs8043518	rs7240004	rs73168453	rs35320439	rs4857364	rs243505	rs28657644
rs9275572	rs919627	rs7282490	rs73226743	rs359457	rs4887241	rs2472649	rs28752271
rs9311676	rs9310298	rs7404095	rs73333678	rs3742130	rs4930158	rs2488397	rs2933896
rs9373839	rs9407336	rs7554511	rs7358491	rs3766606	rs4944054	rs2538470	rs2941890
rs9652601	rs9494186	rs7556897	rs73980332	rs3851228	rs56352588	rs254560	rs2947773
rs9782955	rs9957268	rs75900472	rs74626798	rs3853824	rs57265999	rs2593855	rs2977941
		rs7608910	rs75222147	rs3897478	rs57585478	rs259964	rs34398830
		rs7657746	rs7743107	rs395157	rs58473710	rs2651244	rs34438437
		rs7809799	rs77491431	rs423674	rs5864394	rs2688608	rs35127190
		rs78534766	rs77637477	rs4246905	rs59026164	rs2816958	rs35378061
		rs7911117	rs77694312	rs4256159	rs6030447	rs2836883	rs35718
		rs798502	rs7790238	rs4409764	rs6040452	rs2847278	rs357717
		rs8005161	rs78407553	rs4613763	rs60676034	rs2945412	rs35938501
		rs80174646	rs78532943	rs4703855	rs6108046	rs3024493	rs36058463
		rs907611	rs78977483	rs4768236	rs6128422	rs3091316	rs360648
		rs913678	rs79700390	rs4802307	rs61797348	rs3184504	rs3739259
		rs941823	rs895522	rs4821544	rs61852446	rs34856868	rs3772622
		rs943072	rs9312586	rs4902642	rs61912332	rs35164067	rs3856087
		rs9847710	rs948143	rs4976646	rs62030199	rs35730213	rs41291900
		rs9868809	rs993610	rs516246	rs6442342	rs3749171	rs41328944
				rs559928	rs644444	rs3764147	rs4243041
				rs56116661	rs6470470	rs3776414	rs4402453
				rs56167332	rs6506087	rs3853824	rs4636445
				rs568617	rs6508549	rs38904	rs4639993
				rs5763767	rs6537064	rs395157	rs4873010
				rs6062504	rs6581871	rs4246215	rs55715782
				rs6074022	rs6596513	rs4256018	rs56055337
				rs61839660	rs6799887	rs4256159	rs5749801
				rs61959448	rs6803199	rs4380874	rs5758442
				rs6425143	rs6825299	rs449454	rs58327735
				rs6545946	rs6938819	rs4664304	rs58332819
				rs6556412	rs6990434	rs4676408	rs58936988
				rs6561151	rs7025068	rs4692386	rs59747481
				rs6651252	rs7121752	rs4703855	rs60538826
				rs670523	rs71543756	rs4743820	rs605818
				rs6708413	rs71636987	rs4768236	rs61795984
				rs6738490	rs72756876	rs4795397	rs62068801
				rs6738825	rs72767830	rs4802307	rs62138758
				rs6740462	rs72983285	rs4845604	rs62320068
				rs6740847	rs73017446	rs4911259	rs6489835
				rs6863411	rs7309630	rs4946717	rs6553945
				rs6908425	rs73212963	rs4976646	rs6714680
				rs694739	rs73361978	rs501916	rs67254554
				rs7015630	rs7359204	rs503734	rs6792816
				rs7097656	rs74348971	rs516246	rs6883804
				rs7236492	rs7444781	rs529866	rs7020745
				rs72727394	rs74667284	rs55808324	rs7082053
				rs727563	rs74890326	rs559928	rs70958078
				rs7282490	rs75064725	rs56116661	rs7152373
				rs736289	rs75275410	rs56167332	rs72627061
				rs7438704	rs75299969	rs561722	rs72681263
				rs7517847	rs75820257	rs59043219	rs72804415
				rs7554511	rs75953397	rs6017342	rs72838952
				rs7555082	rs76184288	rs6025	rs72894039
				rs75900472	rs76643292	rs6062496	rs73109194
				rs7608910	rs77255653	rs6142618	rs7312205
				rs7657746	rs77811236	rs62037363	rs73179871
				rs7705924	rs78116314	rs630923	rs73183999
				rs7746082	rs7831344	rs6426833	rs73425261
				rs7758080	rs78528058	rs6556412	rs73862301
				rs7773324	rs7855213	rs6568421	rs73951604
				rs780094	rs78591809	rs6586030	rs74484615
				rs7954567	rs78614801	rs6592362	rs74652500
				rs8005161	rs78727889	rs6651252	rs74968637
				rs864745	rs78803169	rs670523	rs74979291
				rs915286	rs78862672	rs6716753	rs7498140
				rs921720	rs78898380	rs67289879	rs75097062
				rs925255	rs79154713	rs6740462	rs75208122
				rs9258260	rs7925150	rs6740847	rs75337027
				rs9264942	rs79870592	rs6920220	rs75486044
				rs9297145	rs79894893	rs6927022	rs75570613
				rs9358372	rs80146265	rs7011507	rs7597018
				rs9491697	rs866973	rs7015630	rs76095315
				rs9491891	rs9365657	rs7134599	rs7614359
				rs9868809	rs9729843	rs7236492	rs7630422
				rs9989735	rs9898755	rs7240004	rs7638854
						rs72634258	rs7670950
						rs72810983	rs7695213
						rs7404095	rs7706063
						rs744166	rs77127810
						rs7495132	rs77138405
						rs7517810	rs77225467
						rs7547569	rs77230497
						rs7555082	rs77317354
						rs7556897	rs77480380
						rs75900472	rs77569387
						rs7608910	rs7770688
						rs76527535	rs7773234
						rs7657746	rs78046613
						rs7773324	rs78515708
						rs7848647	rs78667100
						rs78487399	rs78725808
						rs78534766	rs79540020
						rs7911264	rs7977714
						rs8127691	rs79779022
						rs907611	rs80110887
						rs913678	rs8026270
						rs915286	rs9259480
						rs917997	rs9296648
						rs921720	rs930754
						rs9297145	rs9351516
						rs9313808	rs9383246
						rs9358372	rs9532109
						rs941823	rs9681635
						rs9557195	rs9808632
						rs9836291	rs9892372
						rs9868809	rs9901561
